# Interventions that could mitigate the adverse effects of household overcrowding: A rapid realist review with stakeholder participation from urban contexts in England

**DOI:** 10.1101/2024.09.10.24313301

**Authors:** Kristoffer Halvorsrud, Elizabeth Eveleigh, Mathilda O’Donoghue, Pratima Singh, Rose-Marie McDonald, Marcella Ucci, Jessica Sheringham

**Affiliations:** Research Department of Primary Care and Population Health, University College London (UCL), 1-19 Torrington Place, London WC1E 7HB, UK; Wolfson Institute of Population Health, Queen Mary University of London (QMUL), Yvonne Carter Building, 58 Turner St, London E1 2AB, UK; PPIE member; UCL Institute for Environmental Design and Engineering, Bartlett Faculty of the Built Environment, University College London (UCL), UK

**Keywords:** Housing, Overcrowding, Rapid realist review

## Abstract

Household overcrowding has increased in England. However, there is limited synthesis of evidence about what can be done to reduce the impact of overcrowding on health/well-being.

We undertook a rapid realist review of English language peer-reviewed and grey literature of interventions from comparable settings to urban contexts in England that addressed household overcrowding/health outcomes. A search was conducted (01.06.23) in MEDLINE, EMBASE, Web of Science, SCOPUS.

Two expert panels informed the review. The first comprised individuals with lived experience of overcrowding in London; the second local and regional government representatives from London, Salford and Doncaster (England). Both panels contributed at two stages to guide the scope/literature identification and test/refine programme theories. Final full-text screening and quality appraisal were completed by two independent researchers.

Thirty-one peer-reviewed papers and 27 documents from participating local authorities were included. The peer-reviewed literature, emanating from multiple geographical contexts and of variable study designs and quality, contained 15 evaluated interventions across three categories: Rehousing (n=7 interventions); Home improvements, e.g. renovations/retrofitting (n=6); Co-ordination with healthcare and wider services (combined with home improvements) (n=2). A synthesis of the peer-reviewed literature with expert panel comments and grey literature, identified contexts and mechanisms that could facilitate or hinder achievement of positive health outcomes. There was reluctance to be rehoused elsewhere, with residents fearing the loss of social networks in available properties often located far away from their current homes. Home improvements may alleviate the worst impacts of overcrowding, and residents living in unhealthy conditions can benefit from better healthcare co-ordination.

**Significance for public health:** Reducing the prevalence of overcrowding requires national level and long-term policy changes to increase the supply of affordable homes. Therefore, rehousing will not be a feasible solution in the short-term for many residents. Our rapid realist review illustrates how other interventions such as home improvements and improved healthcare co-ordination/access could address well-being when residents in overcrowded accommodation cannot or do not wish to move. This may require overcrowding to be considered as a council-wide issue that may not be tackled within the housing sector alone, but that will necessitate collaboration with other local authority resources and services such as healthcare in recognition of the wider health impacts of overcrowding. Although the focus for this review is on making recommendations for urban contexts in England, we have also included international peer-reviewed literature and believe our conclusions may be transferable to comparable contexts affected by household overcrowding.
