## Additional file 3 - List of excluded references & reasons on full-text for "Interventions that could mitigate the adverse effects of household overcrowding: A rapid realist review with stakeholder participation from urban contexts in England"

Authors	Title	Year	Journal	Volume	Issue	Pages	EXCLUSION-REASON
Abbott, Penelope and Brooker, Ron and Reath, Jennifer	Managing the hope and worry of housing renewal-supporting well-being in the emerging community	2019	Health promotion journal of Australia : official journal of Australian Association of Health Promotion Professionals	30	3	344-349	no overcrowding
Aitken, Dominic and Hodgson, Philip and Cook, Glenda and Lawson, Allison	Facework and trust in facilitating health-focused housing interventions	2017	PloS one	12	4	e0176074	no overcrowding
Akinyede, I. J. and Fapohunda, J. A. and Haldwang, R.	Evaluation of critical factors for achieving quality housing delivery within budget	2017				153-164	no overcrowding
Al-Rawi, M. and Lazonby, A. and Wai, A. A.	Assessing Indoor Environmental Quality in a Crowded Low-Quality Built Environment: A Case Study	2022	Atmosphere	13	10		no intervention linked to overcrowding
Ali, Shahmir H. and Foster, Tim and Hall, Nina Lansbury	The Relationship between Infectious Diseases and Housing Maintenance in Indigenous Australian Households	2018	International journal of environmental research and public health	15	12		no intervention
Anderst, Ania and Hunter, Kate and Andersen, Melanie and Walker, Natasha and Coombes, Julieann and Raman, Shanti and Moore, Melinda and Ryan, Lola and Jersky, Michelle and Mackenzie, Amy and Stephensen, Jennifer and Williams, Carina and Timbery, Lee and Doyle, Kerrie and Lingam, Raghu and Zwi, Karen and Sheppard-Law, Suzanne and Erskine, Christine and Clapham, Kathleen and Woolfenden, Susan	Screening and social prescribing in healthcare and social services to address housing issues among children and families: a systematic review	2022	BMJ open	12	4	e054338	Review
Angeles, R. and Zhu, Y. and Pirrie, M. and Marzanek, F. and Agarwal, G.	Type 2 Diabetes Risk in Older Adults Living in Social Housing: A Cross-Sectional Study	2021	Canadian Journal of Diabetes	45	4	355-359	no intervention
Arthurson, Kathy and Levin, Iris and Ziersch, Anna	Public housing renewal and social determinants of health	2016	Journal of prevention & intervention in the community	44	4	233-246	no intervention linked to overcrowding
Bailie, Ross S. and Stevens, Matthew and McDonald, Elizabeth L.	Impact of housing improvement and the socio-physical environment on the mental health of children's carers: a cohort study in Australian Aboriginal communities	2014	BMC public health	14		472	not urban
Barnes, R	Housing and health uncovered. 2003		Shepherds Bush Housing Association: London				no overcrowding
Barton, Andy and Basham, Meryl and Foy, Chris and Buckingham, Ken and Somerville, Margaret	The Watcombe Housing Study: the short term effect of improving housing conditions on the health of residents	2007	Journal of Epidemiology and Community Health	61	9	771-777	no intervention linked to overcrowding
Beck, Andrew F. and Klein, Melissa D. and Schaffzin, Joshua K. and Tallent, Virginia and Gillam, Marcheta and Kahn, Robert S.	Identifying and treating a substandard housing cluster using a medical-legal partnership	2012	Pediatrics	130	5	831-8	no overcrowding
Bever, E. and Arnold, K. T. and Lindberg, R. and Dannenberg, A. L. and Morley, R. and Breysse, J. and Porter, K. M. P.	Use of health impact assessments in the housing sector to promote health in the United States, 2002-2016	2021	Journal of Housing and the Built Environment	36	3	1277-1297	no intervention linked to overcrowding
Blackman, Tim and Harvey, John	Housing renewal and mental health: a case study	2001	Journal of mental health.	10	5	571-583	no intervention linked to overcrowding
Blanc, F. and Scanlon, K.	Sharing a home under lockdown in London	2022	Buildings and Cities	3	1	118-133	no overcrowding
Boch, Samantha J. and Taylor, Danielle M. and Danielson, Melissa L. and Chisolm, Deena J. and Kelleher, Kelly J.	'Home is where the health is': Housing quality and adult health outcomes in the Survey of Income and Program Participation	2020	Preventive medicine	132		105990	no intervention
Braubach, Matthias and Heinen, Dorothee and Dame, Juliane and Organization, World Health	Preliminary results of the WHO Frankfurt housing intervention project	2007					no overcrowding
Bray, Nathan and Burns, Paul and Jones, Alice and Winrow, Eira and Edwards, Rhiannon Tudor	Costs and outcomes of improving population health through better social housing: a cohort study and economic analysis	2017	International journal of public health	62	9	1039-1050	no overcrowding
Breysse, Jill and Jacobs, David E and Weber, William and Dixon, Sherry and Kawecki, Carol and Aceti, Susan and Lopez, Jorge	Health outcomes and green renovation of affordable housing	2011	Public Health Reports	126	1	64-75	no overcrowding
Byck, Gayle R. and Boll and , John and Dick, Danielle and Swann, Gregory and Henry, David and Mustanski, Brian	Effect of housing relocation and neighborhood environment on adolescent mental and behavioral health	2015	Journal of child psychology and psychiatry, and allied disciplines	56	11	1185-93	no overcrowding
Camaira, J. and Mafile'o, T.	Noqu Vale: Community organisation professionals' views on what works and what needs to change for Pasifika housing	2018	Aotearoa New Zealand Social Work	30	4	70-83	no intervention linked to overcrowding
Chapman, R and Howden-Chapman, P and Viggers, H and O’Dea, D and Kennedy, M	Retrofitting houses with insulation: a cost–benefit analysis of a randomised community trial	2009	Journal of Epidemiology and Community Health	63	4	271-277	no overcrowding
Clifford, B. and Ferm, J.	Planning, regulation and space standards in England: From 'homes for heroes' to 'Slums of the future'	2021	Town Planning Review				no intervention
Crawford, B. and Sainsbury, P.	Opportunity or Loss? Health Impacts of Estate Renewal and the Relocation of Public Housing Residents	2017	Urban Policy and Research	35	2	137-149	no overcrowding
Critchley, Roger and Gilbertson, Janet and Green, Geoff and Grimsley, Michael	Housing investment and health in Liverpool	2004					no overcrowding
Cummings, Janet R. and Allen, Lindsay and Ko, Michelle and Bonney, Loida and Hunter-Jones, Josalin and Cooper, Hannah	Changes in healthcare access and utilization among participants in a public housing relocation program in Atlanta, Georgia	2016	Health & place	42		63-68	no overcrowding
Curl, Angela and Kearns, Ade	Can housing improvements cure or prevent the onset of health conditions over time in deprived areas?	2015	BMC public health	15		1191	no intervention linked to overcrowding
Curl, Angela and Kearns, Ade and Mason, Phil and Egan, Matthew and Tannahill, Carol and Ellaway, Anne	Physical and mental health outcomes following housing improvements: evidence from the GoWell study	2015	Journal of epidemiology and community health	69	1	12-Sep	no overcrowding
Daniel, E. I. and Oshodi, O. and Dabara, D. and Dimka, N.	Towards closing the housing gap in the UK: exploration of the influencing factors and the way forward	2023	Construction Innovation				no overcrowding
De Souza, Rachael and Evans-Agnew, Robin and Espina, Christine	Federal Weatherization and Health Education Team up: Process Evaluation of a New Strategy to Improve Health Equity for People With Asthma and Chronic Obstructive Pulmonary Disease	2019	Journal of public health management and practice : JPHMP	25	1	E21-E24	no overcrowding
Dunn, James R.	Housing and Healthy Child Development: Known and Potential Impacts of Interventions	2020	Annual review of public health	41		381-396	Review
Dweik, I. and Woodhall-Melnik, J.	A systematic review of the relationship between publicly subsidised housing, depression, and anxiety among low-Income households	2022	International Journal of Housing Policy				Review
Egan, Matt and Katikireddi, Srinivasa Vittal and Kearns, Ade and Tannahill, Carol and Kalacs, Martins and Bond, Lyndal	Health effects of neighborhood demolition and housing improvement: a prospective controlled study of 2 natural experiments in urban renewal	2013	American journal of public health	103	6	e47-53	no overcrowding
Egan, M. and Kearns, A. and Curl, A. and Katikireddi, S. W. and Lawson, K. and Tannahill, C.	PROPORTIONATE UNIVERSALISM IN PRACTICE? A QUASI-EXPERIMENTAL STUDY OF A UK HOUSING-LED NEIGHBOURHOOD RENEWAL PROGRAMME'S IMPACT ON HEALTH INEQUALITIES	2015	Journal of Epidemiology and Community Health	69		A49	no overcrowding
Ellaway, Anne and Fairley, Archie and Macintyre, S	Housing investment and health improvement in Inverclyde	1999	A report commissioned by the Inverclyde Regeneration Partnership. Evans J, Hyndman S, Stewart-Brown S, Smith D and Petersen S (2000) An epidemiological study of the relative importance of damp housing in relation to adult health. Journal of Epidemiology and Community Health	54	9	677-86	no intervention linked to overcrowding
Ellaway, A. and Macintyre, S. and Fairley, A.	Mums on Prozac, kids on inhalers: the need for research on the potential for improving health through housing interventions	2000	Health bulletin	58	4	336-339	no overcrowding
Evans, M and Layzell, J	The Effect of Housing Renewal on Health: the Riverside Project End of Grant Report	2000	University of Wales College of Medicine, Cardiff				no full-text
Friedman, Carli	Housing insecurity of medicaid beneficiaries with cognitive disabilities during the COVID-19 pandemic	2023	Disability and health journal	16	1	101375	no intervention
Fyfe, Caroline and Barnard, Lucy Telfar and Douwes, Jeroen and Howden-Chapman, Philippa and Crane, Julian	Retrofitting home insulation reduces incidence and severity of chronic respiratory disease	2022	Indoor air	32	8	e13101	no intervention linked to overcrowding
Garnham, L. and Rolfe, S. and Anderson, I. and Seaman, P. and Godwin, J. and Donaldson, C.	Intervening in the cycle of poverty, poor housing and poor health: the role of housing providers in enhancing tenants’ mental wellbeing	2022	Journal of Housing and the Built Environment	37	1		no overcrowding
Gillespie-Bennett, Julie and Keall, Michael and Howden-Chapman, Philippa and Baker, Michael G.	Improving health, safety and energy efficiency in New Zealand through measuring and applying basic housing standards	2013	The New Zealand medical journal	126	1379	74-85	no intervention linked to overcrowding
Gradinaru, T. and Codreanu, M. and Cozma, L. and Sgem	SEMI-COLLECTIVE HOUSING, OPTIMAL DEVELOPMENT FORMS OF AN ECOLOGICAL URBAN HABITAT	2013				721-728	no overcrowding
Haines, Andy and Bruce, Nigel and Cairncross, S and Davies, Michael and Greenl and , Katie and Hiscox, Alex and ra and Lindsay, Steve and Lindsay, Tom and Satterthwaite, David and Wilkinson, Paul	Promoting health and advancing development through improved housing in low-income settings	2013	Journal of urban health : bulletin of the New York Academy of Medicine	90	5	810-31	Review
Howden-Chapman, P. and Crane, J. and Matheson, A. and Viggers, H. and Cunningham, M. and Blakely, T. and O’Dea, D. and Cunningham, C. and Woodward, A. and Saville-Smith, K. and Baker, M. and Waipara, N.	Retrofitting houses with insulation to reduce health inequalities: Aims and methods of a clustered, randomised community-based trial	2005	Social Science & Medicine	61	12	2600-2610	no intervention linked to overcrowding
Howden-Chapman, Philippa and Matheson, Anna and Crane, Julian and Viggers, Helen and Cunningham, Malcolm and Blakely, Tony and Cunningham, Chris and Woodward, Alistair and Saville-Smith, Kay and O'Dea, Des and Kennedy, Martin and Baker, Michael and Waipara, Nick and Chapman, Ralph and Davie, Gabrielle	Effect of insulating existing houses on health inequality: cluster randomised study in the community	2007	BMJ	334	7591	460	no overcrowding
Howden-Chapman, Philippa and Pierse, Nevil and Nicholls, Sarah and Gillespie-Bennett, Julie and Viggers, Helen and Cunningham, Malcolm and Phipps, Robyn and Boulic, Mikael and Fjällström, Pär and Free, Sarah	Effects of improved home heating on asthma in community dwelling children: randomised controlled trial	2008	Bmj	337			no overcrowding
Ige, Janet and Pilkington, Paul and Orme, Judy and Williams, Ben and Prestwood, Emily and Black, D. and Carmichael, Laurence and Scally, Gabriel	The relationship between buildings and health: a systematic review	2019	Journal of public health (Oxford, England)	41	2	e121-e132	no intervention
Jacobs, David E. and Ahonen, Emily and Dixon, Sherry L. and Dorevitch, Samuel and Breysse, Jill and Smith, Janet and Evens, Anne and Dobrez, Doborah and Isaacson, Marjie and Murphy, Colin and Conroy, Lorraine and Levavi, Peter	Moving into green healthy housing	2015	Journal of public health management and practice : JPHMP	21	4	345-54	no overcrowding
Jacobs, David E. and Breysse, Jill and Dixon, Sherry L. and Aceti, Susan and Kawecki, Carol and James, Mark and Wilson, Jay	Health and housing outcomes from green renovation of low-income housing in Washington, DC	2014	Journal of environmental health	76	7	Aug-60	no overcrowding
Jacoby, S. and Alonso, L.	Home Use and Experience during COVID-19 in London: Problems of Housing Quality and Design	2022	Sustainability	14	9		no intervention
Jones, A	Decent Homes Impact Study: The Effects of Secure Warm Modern Homes in Nottingham	2012					no intervention linked to overcrowding
Kearns, Ade and Ghosh, Seemanti and Mason, Phil and Egan, Matt	Urban regeneration and mental health: Investigating the effects of an area-based intervention using a modified intention to treat analysis with alternative outcome measures	2020	Health & place	61		102262	no intervention linked to overcrowding
Kearns, Ade and Mason, Phil	Regeneration, relocation and health behaviours in deprived communities	2015	Health & place	32		43-58	no intervention linked to overcrowding
Kearns, Ade and Whitley, Elise and Mason, Phil and Petticrew, Mark and Hoy, Caroline	Material and meaningful homes: mental health impacts and psychosocial benefits of rehousing to new dwellings	2011	International Journal of Public Health	56	6	597-607	no overcrowding
Kirklees, Health Action Calderdale and Wakefield	Initial analysis on the Health Action Calderdale Kirklees and Wakefield Project	2005					no overcrowding
Kitzmann, R.	Home swapping as a degrowth strategy for housing	2022	Urban Geography	43	8	1231-1239	no overcrowding
Koops-Van Hoffen, H. E. and Lenthe van, F. J. and Poelman, M. P. and Droomers, M. and Borlee, F. and Vendrig-De Punder, Y. M. R. and Jambroes, M. and Kamphuis, C. B. M.	Understanding the mechanisms linking holistic housing renovations to health and well-being of adults in disadvantaged neighbourhoods: A realist review	2023	Health & place	80		102995	Review
Korver-Glenn, E.	Compounding Inequalities: How Racial Stereotypes and Discrimination Accumulate across the Stages of Housing Exchange	2018	American Sociological Review	83	4	627-656	no intervention linked to overcrowding
Kotulla, T. and Denstadli, J. M. and Oust, A. and Beusker, E.	What Does It Take to Make the Compact City Liveable for Wider Groups? Identifying Key Neighbourhood and Dwelling Features	2019	Sustainability	11	12		Review
Kua, K. P. and Lee, S. W. H.	Home environmental interventions for prevention of respiratory tract infections: a systematic review and meta-analysis	2021	Reviews on Environmental Health	36	3	297-307	no intervention linked to overcrowding
Kucharska-Stasiak, E. and Zrobek, S. and Zelazowski, K.	European Union Housing Policy-An Attempt to Synthesize the Actions Taken	2022	Sustainability	14	1		no intervention linked to overcrowding
Laing, P and Baker, A	The healthy housing programme evaluation: synthesis and discussion of findings	2006	Housing New Zealand Corporation				no full-text
Levin, I. and Arthurson, K. and Ziersch, A.	The effects of forced relocation on housing, health and wellbeing	2012					no full-text
Lo, A. Y. and Jim, C. Y. and Cheung, P. K. and Wong, G. K. L. and Cheung, L. T. O.	Space poverty driving heat stress vulnerability and the adaptive strategy of visiting urban parks	2022	Cities	127			no intervention
Madeddu, M.	Housing quality and the rescue of failed private housing schemes in England: a policy review	2013	Journal of Housing and the Built Environment	28	3	567-578	Review
Marco, E. and Williams, K. and Oliveira, S.	Too much ‘stuff’ and the wrong space: A conceptual framework of material possessions	2020	Interiority	3	2	219-242	no overcrowding
McGowan, V. J. and Buckner, S. and Mead, R. and McGill, E. and Ronzi, S. and Beyer, F. and Bambra, C.	Examining the effectiveness of place-based interventions to improve public health and reduce health inequalities: an umbrella review	2021	BMC public health	21	1	1888	no overcrowding
Mergel, C. and Decker, T. and Menrad, K.	Affinity towards flexible housing–a study among homeowners in Germany	2023	Building Research and Information				no intervention
Mesthrige Jayantha, W. and Chi-man Hui, E.	Housing consumption and residential crowding in Hong Kong: a long-term analysis	2012	Journal of Facilities Management	10	2	150-172	no intervention
Milner, James and Chalabi, Zaid and Vardoulakis, Sotiris and Wilkinson, Paul	Housing interventions and health: Quantifying the impact of indoor particles on mortality and morbidity with disease recovery	2015	Environment international	81		73-9	no overcrowding
Molnár, Ágnes and Ádány, Róza and Ádám, Balázs and Gulis, Gabriel and Kósa, Karolina	Health impact assessment and evaluation of a Roma housing project in Hungary	2010	Health & Place	16	6	1240-1247	not urban
Murphy, P. and Harradine, D. and Hewitt, M.	Evaluation of an early discharge from hospital scheme focussing on patients' housing needs: The ASSIST Project	2020	Health & Social Care in the Community	28	5	1544-1550	no overcrowding
Nguyen, Quynh C. and Schmidt, Nicole M. and Glymour, M. Maria and Rehkopf, David H. and Osypuk, Theresa L.	Were the mental health benefits of a housing mobility intervention larger for adolescents in higher socioeconomic status families?	2013	Health & place	23		79-88	no overcrowding
Nieuwenhuis, R. and Zagel, H.	Housing conditions of single mothers in Europe: the role of housing policies	2023	European Societies	25	2	181-207	no intervention
Nowakowski, P. and Sgem and Letters, Acad Sci Czech Republ Polish Acad Sci Slovak Acad Sci Sci Council Japan Russian Acad Sci Latvian Acad Sci Acad Fine Arts Zagreb Croatia Croatian Acad Sci and Arts, Acad Fine Arts and Design Bratislava, Russian Acad Arts Bulgarian Cultural Inst Vienna Bulgarian Acad Sci SerbianAcad Sci and Arts, Natl Acad Sci Ukraine Natl Acad Sci Armenia Acad Sci Moldova Monte…	ATTEMPTS OF SCIENTIFIC ORGANISATION OF HOUSEHOLDS AGAINST SOCIAL CHANGES AND THEIR INFLUENCE ON SHAPING OF HOUSES	2016				119-130	no intervention linked to overcrowding
Ost, C. E.	Economic incentives, housing allowance, and housing consumption: An unintended consequence of a shift in housing policy	2014	Journal of Housing Economics	23		17-27	no overcrowding
Osypuk, T. L. and Schmidt, N. M. and Kehm, R. D. and Tchetgen, E. J. T. and Glymour, M. M.	The price of admission: does moving to a low-poverty neighborhood increase discriminatory experiences and influence mental health?	2019	Social Psychiatry and Psychiatric Epidemiology	54	2	181-190	no overcrowding
Overtoom, M. and Oostra, M. and Elsinga, M. and Bluyssen, P.	Solving housing shortages by transforming buildings in comfortable homes	2017					no overcrowding
Overtoom, M. E. and Elsinga, M. G. and Oostra, M. and Bluyssen, P. M.	Making a home out of a temporary dwelling: a literature review and building transformation case studies	2019	Intelligent Buildings International	11	1	46-62	Review
Perreault, Karine and Dufresne, Philippe and Potvin, Louise and Riva, Mylene	Housing as a determinant of Inuit mental health: associations between improved housing measures and decline in psychological distress after rehousing in Nunavut and Nunavik	2023	Canadian journal of public health = Revue canadienne de sante publique	114	2	241-253	not urban
Perreault, Karine and Lapalme, Josee and Potvin, Louise and Riva, Mylene	"We're Home Now": How a Rehousing Intervention Shapes the Mental Well-Being of Inuit Adults in Nunavut, Canada	2022	International journal of environmental research and public health	19	11		not urban
Petersen, Jakob and Alexiou, Alex and ros and Brewerton, David and Cornelsen, Laura and Courtin, Emilie and Cummins, Steven and Marks, Dalya and Seguin, Maureen and Stewart, Jill and Thompson, Kevin and Egan, Matt	Impact of selective licensing schemes for private rental housing on mental health and social outcomes in Greater London, England: a natural experiment study	2022	BMJ open	12	12	e065747	no overcrowding
Petersen, Jakob and Seguin, Maureen and Alexiou, Alex and ros and Cornelsen, Laura and Courtin, Emilie and Cummins, Steven and Marks, Dalya and Egan, Matt	Assessing the impact of selective licencing schemes for private rental housing on mental health and well-being: protocol for a mixed-method natural experiment study in Greater London, UK	2022	BMJ open	12	5	e057711	no overcrowding
Pholeros, Paul and Lea, Tess and Rainow, Stephan and Sowerbutts, Tim and Torzillo, Paul J.	Improving the state of health hardware in Australian Indigenous housing: building more houses is not the only answer	2013	International journal of circumpolar health	72			not urban
Pollack, Craig Evan and Roberts, Laken C. and Peng, Roger D. and Cimbolic, Pete and Judy, David and Balcer-Whaley, Susan and Grant, Torie and Rule, Ana and Deluca, Stefanie and Davis, Meghan F. and Wright, Rosalind J. and Keet, Corinne A. and Matsui, Elizabeth C.	Association of a Housing Mobility Program With Childhood Asthma Symptoms and Exacerbations	2023	JAMA	329	19	1671-1681	no overcrowding
Poortinga, W. and Jiang, S. Y. and Grey, C. and Tweed, C.	Impacts of energy-efficiency investments on internal conditions in low-income households	2018	Building Research and Information	46	6	653-667	no overcrowding
Poortinga, Wouter and Jones, Nikki and Lannon, Simon and Jenkins, Huw	Social and health outcomes following upgrades to a national housing standard: a multilevel analysis of a five-wave repeated cross-sectional survey	2017	BMC public health	17	1	927	no overcrowding
Prochorskaite, Agne and Couch, Chris and Malys, Naglis and Maliene, Vida	Housing Stakeholder Preferences for the "Soft" Features of Sustainable and Healthy Housing Design in the UK	2016	International journal of environmental research and public health	13	1		no intervention
Reddy, Am and L., a and Gomez, Marta and Dixon, Sherry L.	The New York State Healthy Neighborhoods Program: Findings From an Evaluation of a Large-Scale, Multisite, State-Funded Healthy Homes Program	2017	Journal of public health management and practice : JPHMP	23	2	210-218	no overcrowding
Reece, Jason	More Than Shelter: Housing for Urban Maternal and Infant Health	2021	International journal of environmental research and public health	18	7		no intervention linked to overcrowding
Riva, Mylene and Fletcher, Christopher and Dufresne, Philippe and Perreault, Karine and Muckle, Gina and Potvin, Louise and Bailie, Ross S.	Relocating to a new or pre-existing social housing unit: significant health improvements for Inuit adults in Nunavik and Nunavut	2020	Canadian journal of public health = Revue canadienne de sante publique	111	1	21-30	not urban
Rodgers, Sarah E. and Heaven, Martin and Lacey, Arron and Poortinga, Wouter and Dunstan, Frank D. and Jones, Kerina H. and Palmer, Stephen R. and Phillips, Ceri J. and Smith, Robert and John, Ann and Davies, Gwyneth A. and Lyons, Ronan A.	Cohort profile: the housing regeneration and health study	2014	International journal of epidemiology	43	1	52-60	no overcrowding
Rolfe, Steve and Garnham, Lisa and Godwin, Jon and Anderson, Isobel and Seaman, Pete and Donaldson, Cam	Housing as a social determinant of health and wellbeing: developing an empirically-informed realist theoretical framework	2020	BMC public health	20	1	1138	no overcrowding
Sauni, Riitta and Uitti, Jukka and Jauhiainen, Merja and Kreiss, Kathleen and Sigsgaard, Torben and Verbeek, Jos H.	Remediating buildings damaged by dampness and mould for preventing or reducing respiratory tract symptoms, infections and asthma (Review)	2013	Evidence-based child health : a Cochrane review journal	8	3	944-1000	no overcrowding
Sharpe, R. A. and Machray, K. E. and Fleming, L. E. and Taylor, T. and Henley, W. and Chenore, T. and Hutchcroft, I. and Taylor, J. and Heaviside, C. and Wheeler, B. W.	Household energy efficiency and health: Area-level analysis of hospital admissions in England	2019	Environment international	133		105164	no overcrowding
Sharpe, Richard A. and Taylor, Tim and Fleming, Lora E. and Morrissey, Karyn and Morris, George and Wigglesworth, Rachel	Making the Case for "Whole System" Approaches: Integrating Public Health and Housing	2018	International journal of environmental research and public health	15	11		Review
Shortt, N. and Rugkåsa, J.	"The walls were so damp and cold" fuel poverty and ill health in Northern Ireland: results from a housing intervention	2007	Health Place	13	1	99-110	no overcrowding
Somerville, M and Basham, M and Foy, C and Barton, A	Do housing improvements improve respiratory health?	2002		57			no overcrowding
Somerville, M and Mackenzie, I and Owen, P and Miles, D	Housing & Health: the Cornwall intervention study	1999	Cornwall & Isles of Scilly Health Authority & eaga Charitable Trust				no overcrowding
Sunega, P. and Lux, M.	Subjective perception versus objective indicators of overcrowding and housing affordability	2016	Journal of Housing and the Built Environment	31	4	695-717	no intervention linked to overcrowding
Swope, C. B. and Hern and ez, D.	Housing as a determinant of health equity: A conceptual model	2019	Social Science & Medicine	243			no intervention
Symonds, P. and Verschoor, N. and Chalabi, Z. and Taylor, J. and Davies, M.	Home Energy Efficiency and Subjective Health in Greater London	2021	Journal of urban health : bulletin of the New York Academy of Medicine	98	3	362-374	no overcrowding
Thomas, Richard and Evans, Sherrill and Huxley, Peter and Gately, Claire and Rogers, Anne	Housing improvement and self-reported mental distress among council estate residents	2005	Social Science & Medicine	60	12	2773-2783	no intervention linked to overcrowding
Thomson, Hilary and Morrison, David and Petticrew, Mark	The health impacts of housing-led regeneration: a prospective controlled study	2007	Journal of Epidemiology and Community Health	61	3	211-214	no overcrowding
Thomson, Hilary and Petticrew, Mark and Morrison, David	Better homes, better neighbourhoods	2007	Journal of Epidemiology and Community Health	61	3	214-214	no overcrowding
Tokajuk, A.	Searching for Housing Model of 21st Century: Analysis of Chosen Polish and Dutch Concepts	2019		221			no overcrowding
Underhill, L. J. and Fabian, M. P. and Vermeer, K. and el, M. and Adamkiewicz, G. and Leibler, J. H. and Levy, J. I.	Modeling the resiliency of energy-efficient retrofits in low-income multifamily housing	2018	Indoor air	28	3	459-468	no overcrowding
Vidova, J. and Palacky Univ, Fac Arts Dept Appl Econ Palacky Univ	ECONOMIC AND SOCIAL ASPECTS OF HOUSING POLICY IN THE SLOVAK REPUBLIC	2017				547-553	no full-text
von Platten, J. and de Fine Licht, K. and Mangold, M. and Mjörnell, K.	Renovating on unequal premises: A normative framework for a just renovation wave in swedish multifamily housing	2021	Energies	14	19		Review
Webb, Michael D. and Rohe, William M. and Nguyen, Mai Thi and Frescoln, Kirstin and Donegan, Mary and Han, Hye-Sung	Finding HOPE: Changes in depressive symptomology following relocation from distressed public housing	2017	Social science & medicine (1982)	190		165-173	no overcrowding
Zerger, Suzanne and Pridham, Katherine Francombe and Jeyaratnam, Jeyagobi and Hwang, Stephen W. and O'Campo, Patricia and Kohli, Jaipreet and Stergiopoulos, Vicky	Understanding Housing Delays and Relocations Within the Housing First Model	2016	The journal of behavioral health services & research	43	1	38-53	no overcrowding
Zivkovic, M. and Kondic, S. and Tanic, M. and Stamenkovic, M. and Kekovic, A.	Flexibility and Current Housing Conditions in Serbia: A Case Study of the City of Nis	2022	Tehnicki Vjesnik-Technical Gazette	29	2	401-407	no overcrowding
Winters, S. and Heylen, K.	How housing outcomes vary between the Belgian regions	2014	Journal of Housing and the Built Environment	29	3	541-556	no intervention linked to overcrowding
