## Additional file 4 - Data extraction of grey literature for "Interventions that could mitigate the adverse effects of household overcrowding: A rapid realist review with stakeholder participation from urban contexts in England"

### Sheet: Camden
STUDY CHARACTERISTICS			CONTEXT					POPULATION									INTERVENTION
Citation	Title	Further publication details	Type of housing	Overcrowding definition	Level of crowding	Length of stay	Further background	N	Age	Gender	Ethnicity	Religion	Household income	Educational status	Occupation(s)	Prior health status	Mechanisms	Who delivered	Duration	Inequalities	Consistency	Contamination
Cabinet Member for Better Homes (2022)	A strategy to tackle overcrowding and purchase family friendly homes	Report (including appendices) submitted to the Housing Scrutiny Committee (12 December 2022) and the Cabinet (14 December 2022)	"The profile of the Council’s housing stock severely constrains its ability to help overcrowded households. Over 40% of Council homes are studios or 1-bedroom flats, while the majority of demand on our housing register is for 2 and 3 beds, with a shortage of larger properties"	"We will assess the number of bedrooms you need. We will compare this with the number of rooms that are currently available for the sole use of your household and which could be used as bedrooms. We will count any rooms other than bathrooms, toilets, self-contained kitchens and utility rooms. This will help us to decide if you qualify for overcrowding points. The Council reserves the right to dec…	"There are 3 levels of points for overcrowding. You can only receive one award. 50 points – bedroom down You are eligible for 50 points if: • Your household consists of you and one or more other people who are not your partner or spouse and • You have sole use of the same number of rooms which could be used as bedrooms as your assessed bed need, and • You have no access to any additional rooms (o…	N/A	N/A	N/A	N/A	N/A	N/A	N/A	N/A	N/A	N/A	N/A	Family Friendly Housing Purchase Programme (FFHPP): "increase the supply of social rent council homes with 2 or more bedrooms so that overcrowded families with children on the housing register can move to a more spacious home [buying former Right to Buy (ex-Council) by releasing social housing studio/1-bedroom flats or other unsuitable properties including that have very high refurbishment costs …	Council	5-year plan	Vulnerable and people with disabilities supported	N/A, specific overcrowding strategy	N/A, specific overcrowding strategy

### Sheet: Newham
STUDY CHARACTERISTICS			CONTEXT					POPULATION									INTERVENTION
Citation	Title	Further publication details	Type of housing	Overcrowding definition	Level of crowding	Length of stay	Further background	N	Age	Gender	Ethnicity	Religion	Household income	Educational status	Occupation(s)	Prior health status	Mechanisms	Who delivered	Duration	Inequalities	Consistency	Contamination
Newham Council (2020)	Ambitious five year strategy to tackle the housing crisis in Newham and ensure fairness	News piece on Council's website	Social housing	See below	Severe overcrowding	N/A	Mayor Rokhsana Fiaz stated that "if we are going to achieve our long-term vision – we will need the Government to step up and make radical changes to national policy. It must properly fund and support affordable housebuilding programmes. It must tighten up the regulation of the private rented sector giving greater legal protection and rights to tenants. There must be reform of the universal credi…	N/A	N/A	N/A	N/A	N/A	N/A	N/A	N/A	N/A	"Tuesday 8 September 2020 Newham Council Cabinet approved a proposal to consult residents on a draft Housing Delivery Strategy for the borough [with the Council’s ambitions for the next five years to tackle the crisis of housing affordability, insecurity and need] ... The Council’s current system, which has been in place since 2012, 'de facto prioritises those in employment' leading to too many r…	Council	N/A	"Move to an approach putting 'those in highest need' first"	N/A	Housing not only discussed in terms of overcrowding, but housing affordability, insecurity and need in general
Newham Council (2021)	Housing allocation policy to be made fairer and to help those most in need	News piece on Council's website	Social housing	Severely overcrowded households defined as those short by two or more bedrooms	Severe overcrowding	N/A	N/A	N/A	N/A	N/A	N/A	N/A	N/A	N/A	N/A	N/A	Higher priority for severely overcrowded households (see definition) who also have one other reasonable issue such as medical will be prioritised in policy change to Newham's Housing Allocations Policy from early 2022. High quality affordable homes to be built to support this	Council	N/A	Stated priority of households 'most in need'	N/A	Homelessness also mentioned as another reasonable issue, uncertain whether and where the line might be drawn between overcrowding and homelessness per se

### Sheet: Tower Hamlets
STUDY CHARACTERISTICS			CONTEXT					POPULATION									INTERVENTION
Citation	Title	Further publication details	Type of housing	Overcrowding definition	Level of crowding	Length of stay	Further background	N	Age	Gender	Ethnicity	Religion	Household income	Educational status	Occupation(s)	Prior health status	Mechanisms	Who delivered	Duration	Inequalities	Consistency	Contamination
Tower Hamlets Housing & Regeneration Scrutiny Sub Committee (January 2023)	Agenda item 6. Damp and Mould – Action taken	Minutes including presentation from Karen Swift (Director of Housing and Regeneration), Andrea Baker, Helen Wilson, Ana Otesanya and Michael Killeen, with comments from other Officers and invitees	N/A	N/A	N/A	N/A	It was acknowledged that all London boroughs have high density issues and specific buildings create damp and mould	N/A	N/A	N/A	N/A	N/A	N/A	N/A	N/A	N/A	Reference to how the London Mayor is seeking larger affordable housing and that existing stock needs to be reviewed, including knocking through homes to ease overcrowded families. Also stated that all residents currently in temporary accommodation have been advised to report any issues of damp and mould to their registered providers and housing officer. Providers of temporary accommodation had al…	See mechanisms	N/A	Stated aim to 'identify the worst cases'	Prospect for cross-borough collaboration might mean chellenges in measuring the effects on intervention specific to the borough	For temporary accommodation, these may largely be reserved for homeless populations

### Sheet: Islington
STUDY CHARACTERISTICS			CONTEXT					POPULATION									INTERVENTION
Citation	Title	Further publication details	Type of housing	Overcrowding definition	Level of crowding	Length of stay	Further background	N	Age	Gender	Ethnicity	Religion	Household income	Educational status	Occupation(s)	Prior health status	Mechanisms	Who delivered	Duration	Inequalities	Consistency	Contamination
Islington Housing Scrutiny Committee (July 2022)	Overcrowding from Housing Needs' perspective	Minutes including presentation from Islington's Head of Housing Needs	Mainly social or temporary housing	"Overcrowding is categorised as a household needing one additional bedroom and severe overcrowding is when a household requires two or more additional bedrooms"	Not specific detail for overall population, but stating that demand for social housing is on the rise due to high rents in the private sector, with 2922 households that approached the council for advice during 2021/22 financial year. Also in June 2022, 907 households live in temporary accommodation	N/A	Budgetary pressures on the Housing General Fund, e.g. resulting in a need to significantly reduce the number of households in private sector temporary accommodation (to below 300)	N/A	N/A	N/A	N/A	N/A	N/A	N/A	N/A	N/A	Housing Needs particularly support registration for and identification of mutual exchanges as one of the best ways for tenants to alleviate overcrowding irrespective of housing points awarded, including those that wish to downsize. Downsizers receive additional support such as advanced identification of properties, joint viewing with tenants and financial incentives for each room 'released' as we…	Housing Needs	N/A	N/A	N/A	Uncertain whether those mentioned for measures targeting e.g. social housing always would contain overcrowded families as such, rather than e.g. homeless people
Islington Housing Scrutiny Committee (July 2022)	Issues of overcrowding from the tenants' perspective	Minutes including presentation from Islington's Head of Housing Partnership	Mainly social or temporary housing	N/A	N/A	N/A	"[A]cknowledged that overcrowding is a national crisis and as the private sector is unable to meet high demand for housing there will always be instances of overcrowding in households and only building more homes will address this issue"	1396	N/A	N/A	N/A	N/A	N/A	N/A	N/A	N/A	1396 overcrowded tenants registered for rehousing due to fire safety concerns, noise and anti-social behaviour complaints and other wellbeing and safeguarding issues. Another reason for seeking to move was related to damp and mould and additional ‘wear and tear’ repairs	Islington council	N/A	"On the issue of language being a barrier for tenants interested in mutual swaps, the meeting was advised that the Council has a team in place and information is available online"	N/A	N/A
Islington Housing Scrutiny Committee (September 2022)	Cases to demonstrate the severity of overcrowding	Minutes including presentation from Islington Law Centre	N/A	Allocation schemes are required under the Housing Act 1996 to be framed to secure that reasonable preference is given to overcrowded households. Islington Council uses a choice based letting scheme with points awarded to residents based upon their circumstances which is in line with the Council’s Housing Allocation Scheme. At present Council literature states that to bid for 2 bedroom a tenant wi…	N/A	N/A	N/A	N/A	N/A	N/A	N/A	N/A	N/A	N/A	N/A	N/A	Islington Law Centre provides a range of advice and assistance to Islington residents regarding their housing needs and runs two outreach projects in partnership with Islington Council to provide accessible housing advice to residents. A significant number of these enquiries relate to residents seeking to be moved to more appropriate accommodation due to overcrowding. However, overcrowding alone …	Islington Law Centre in partnership with Islington council	N/A	N/A	N/A	N/A
Islington Housing Scrutiny Committee (September 2022)	Overcrowding enforcement in the private rented sector	Minutes including presentation from Islington's Environmental Health Manager	Private rented sector	Relatively few households are assessed as statutorily overcrowded as the legislation in existence does not meet the criteria for overcrowding as standards are very low and prescriptive, outdated and does not reflect modern day standards, that space and room standards are not used by Residential Teams to enforce overcrowding	N/A	N/A	Acknowledgement of how the lack of funding from both central and local government over many years have worsened the housing crisis	N/A	N/A	N/A	N/A	N/A	N/A	N/A	N/A	N/A	Under Part 1 Housing Act 2004, available notices include e.g. issuing landlords Hazard Awareness Notice, Improvement Notice, Prohibition Orders, Suspension of Prohibition Order’s (which is most commonly used power for crowding and space hazard), Emergency Action. However, due to lack of housing stock, serving such notices have been complicated. The increasing demand for 3/4/5 bedroom handled via …	Islington council	N/A	N/A	N/A	N/A
Islington Housing Scrutiny Committee (December 2022)	Strategic review of overcrowding in Islington	Minutes including review from Peabody Housing Association and Islington New Build Team	Peabody has 5500 homes in Islington - majority let at social rent	Priority given to those overcrowded by 2 or more bedrooms	Amongst those requesting to move due to overcrowding, 32% needing 2 or further bedrooms and 68% in need of 1 further bedroom	N/A	N/A	N/A	N/A	N/A	N/A	N/A	N/A	N/A	N/A	N/A	Home visits and offer of space saving furniture (e.g. alleviate shared sleeping arrangements), subsistence allowance for move to temporary accommodation, advice to manage energy costs, etc. Support to residents throughout any move processes, but number of empty homes is limited (barring new planning permissions such as social housing at Holloway Prison). One-to-one support to find alternative acc…	Peabody	Wait for move can be lengthy	Provides information in multiple languages	Different interventions, and their impacts not necessarily isolated	N/A
Islington Housing Scrutiny Committee (December 2022)	How Islington's programme of building new homes help alleviate the shortage of housing in the context of overcrowding	Minutes including presentation from Islington’s Assistant Director of Housing, Programming, Design and Customer Care	Social housing	N/A	N/A	N/A	Islington different in that land can be more of an issue compared to other boroughs - constrained by dense urban environment: "any infill housing on existing estates requires carefully considered design to optimise the available land without over-densification and some sites are not suitable/appropriate for houses such as undercroft garages/roof top developments". Also due to land affordability, …	N/A	N/A	N/A	N/A	N/A	N/A	N/A	N/A	N/A	Local council tenants have priority for new council homes through the Council’s Local Lettings Policy and new council homes are under construction at 12 different locations across Islington. To ensure right property built in right location, building developments also complemented by demographic overview and assessment of housing needs and regular engagement with its residents	Islington council	N/A	N/A	N/A	N/A
Gregory (2023)	Housing association to share revisions: More staircases without cutting homes	Newspaper article published in Islington Gazette, June 15, 2023	N/A	N/A	N/A	N/A	N/A	N/A	N/A	N/A	N/A	N/A	N/A	N/A	N/A	N/A	"The Ministry of Justice sold the former prison site [Holloway prison] to Peabody in 2019 and the association won approval to build nearly 985 flats and create a park and a Women's Centre to reflect the site's history. The £400m scheme includes 15 towers up to 14 storeys high ... The scheme won planning permission before the Mayor of London Sadiq Khan said all new applications for towers over 30m…	Peabody	N/A	N/A	N/A	N/A
Islington Housing Scrutiny Committee (2023a+b)	Karen Sullivan, Director of Planning and Development	Presentations received during the review exercise on overcrowding + Overcrowding and Under-Occupation Housing Scrutiny Strategic review - recommendations	Social housing	N/A	N/A	N/A	N/A	N/A	N/A	N/A	N/A	N/A	N/A	N/A	N/A	N/A	"The priority for the planning team is social rent housing ... Islington’s Local Plan and policies on affordable housing exceeds London Plan policies with regards to provision of affordable ... The Council considers the quality of life (amenity) for future residents vital, for example on issues such as space standards; sunlight and daylight in homes and open spaces; aspect, ventilation and overhe…	Council	2026-7	N/A	N/A	N/A
Islington Housing Scrutiny Committee (2023a+b)	Presentation from Catherine Kyne, Regional Director of Clarion Housing on its work as a landlord in the borough	Presentations received during the review exercise on overcrowding + Overcrowding and Under-Occupation Housing Scrutiny Strategic review - recommendations	"Clarion has 3,804 units in Islington in wards such as Finsbury Park, Holloway, St Georges and St Mary’s offering a range of tenures"	N/A	N/A	N/A	N/A	N/A	N/A	N/A	N/A	N/A	N/A	N/A	N/A	N/A	"In terms of Stakeholder Engagement and Collaboration, meeting was advised of the quarterly Executive group meeting to discuss housing strategy; that there is a dedicated email address for member enquiries; meetings are scheduled to discuss complex cases and agree resolutions; R&M staff meet with the EHO to discuss cases and potential orders; regular safeguarding review meetings with multiple par…	Clarion	N/A	N/A	"In terms of challenges, meeting was informed that Clarion is addressing Street Homeless, installing door entry systems in its property to protect residents, addressing ASB and Vandalism, cost of living rises, tenancy sustainment, damp and mould issues, unemployment, Overcrowding and the decanting process for residents when complex repairs is to be carried out"	N/A

### Sheet: Doncaster
STUDY CHARACTERISTICS			CONTEXT					POPULATION									INTERVENTION
Citation	Title	Further publication details	Type of housing	Overcrowding definition	Level of crowding	Length of stay	Further background	N	Age	Gender	Ethnicity	Religion	Household income	Educational status	Occupation(s)	Prior health status	Mechanisms	Who delivered	Duration	Inequalities	Consistency	Contamination
Doncaster Council (2018a)	Doncaster Metropolitan Borough Council Allocations Policy 2018	Policy document	N/A	"We will use the following criteria to assess overcrowding. A separate bedroom to each: - Married or cohabiting couple - Person who is not a child (age 16 or over) - Pair of adolescents aged 10-16 years of the same sex - Pair of children aged under 10 years of age regardless of sex."	Gold Band: "Applicants whose current home is overcrowded by two or more bedrooms." Silver Band: "Applicants whose current home is overcrowded by 1 bedroom."	N/A	N/A`	N/A	N/A	N/A	N/A	N/A	N/A	N/A	N/A	N/A	N/A	N/A	N/A	N/A	N/A	N/A
Doncaster Council (2020)	Doncaster Housing Strategy Update 2020 -2025	Policy document	N/A	"For a home to be healthy, there should be enough room for everyone who lives there to thrive, be healthy and socialise, whilst having their own space and privacy."	N/A	N/A	"Data collected in the ‘Support, Education and Engagement Project’ showed that in Doncaster, people born outside of the UK are more likely to be living in rented accommodation or a House in Multiple Occupation (HMO) than those who were born in the UK. 71% of those living in HMOs in Wheatley and Hyde Park were born outside the UK but in Balby and Hexthorpe that figure drops to 25%. Of rented accom…	"The Housing Needs Study for Doncaster in 2019, found an estimated 3,734 households living in overcrowded conditions."	N/A	N/A	Of households with people from Black, Asian and Minority Ethnicity (BAME) backgrounds in Doncaster, 13.8% were assessed to be in some form of housing need, with overcrowding affecting 28.2% of those households."	N/A	N/A	N/A	N/A	N/A	N/A	N/A	N/A	N/A	N/A	N/A
Doncaster Council (2018b)	Enforcement Policy-Private Sector Housing 2018	Policy document	Private sector housing	"We recognise that overcrowding of houses affects the lives of occupiers, but also the community around as it often lead to increases in waste and anti-social behaviour."	N/A	N/A	N/A	N/A	N/A	N/A	N/A	N/A	N/A	N/A	N/A	N/A	"We will take formal action by serving overcrowding notices or other appropriate action guided by HHSRS, where we feel the problem has an impact on residents or the community."	N/A	N/A	N/A	N/A	N/A
Doncaster Council (2017)	Black and Minority Ethnic Health Needs Assessment	Report for the Doncaster Health and Wellbeing Board, March 2017	N/A	"[P]eople resident in households with less than 1 room (excluding kitchen and bathroom) per person."	N/A	N/A	N/A	N/A	N/A	N/A	"Figure 7 [comparing the 2001 and 2011 census data] shows the ratio of people resident in overcrowded accommodation ... people from non-white groups continue to live in more overcrowded accommodation."	N/A	N/A	N/A	N/A	N/A	N/A	N/A	N/A	N/A	N/A	N/A

### Sheet: Salford
STUDY CHARACTERISTICS			CONTEXT					POPULATION									INTERVENTION
Citation	Title	Further publication details	Type of housing	Overcrowding definition	Level of crowding	Length of stay	Further background	N	Age	Gender	Ethnicity	Religion	Household income	Educational status	Occupation(s)	Prior health status	Mechanisms	Who delivered	Duration	Inequalities	Consistency	Contamination
Salford City Council (2023)	Salford City Council’s Allocation Scheme – Statutory Update March 2023	Allocation policy	N/A	'Severe overcrowding' defined as situations "where that overcrowding poses a serious and evidenced health hazard"	"In exceptional circumstances additional preference (management points) may be awarded to applications in order to meet housing need within a reasonable timescale. Such cases will be agreed by the Allocations Review Panel and a record kept. This might include, but is not limited to ... families in very severe overcrowding"	N/A	However, "[v]acating a property in the private rented sector without good reason then moving in with family resulting in overcrowding" could render an applicant ineligible for an allocation of housing accommodation.	N/A	N/A	N/A	N/A	N/A	N/A	N/A	N/A	N/A	N/A	N/A	N/A	N/A	N/A	N/A

### Sheet: GLA
STUDY CHARACTERISTICS			CONTEXT					POPULATION									INTERVENTION
Citation	Title	Further publication details	Type of housing	Overcrowding definition	Level of crowding	Length of stay	Further background	N	Age	Gender	Ethnicity	Religion	Household income	Educational status	Occupation(s)	Prior health status	Mechanisms	Who delivered	Duration	Inequalities	Consistency	Contamination
Gleeson (2022)	Housing and race equality in London: An analysis of secondary data	Housing Research Note 8	N/A	Different definitions, depending on survey (see data extracted for ethnicity)	Discussed in terms of London vs. rest of England with a focus on ethnic inequalities (see data extracted for ethnicity)	N/A	N/A	N/A	N/A	N/A	"Proportion of households living in homes below the Decent Homes Standard by tenure and ethnicity, London 2015-17: "Black, Asian and mixed/other minority ethnic households are much more likely to live in overcrowded homes than White households, both in London and in the rest of England. While the rate of overcrowding is higher in London for every ethnic group, there is less of a difference in Lon…	N/A	N/A	N/A	N/A	N/A	N/A	N/A	N/A	N/A	N/A	N/A
Gleeson (2021)	An analysis of housing floorspace per person	Housing Research Note 6	N/A	Average floorspace per dwelling and floorspace per person (the latter by dividing average space per occupied dwelling by average household size - see 'level of overcrowding')	"London is the most expensive region in England and has significantly less space per person than the national average [although at the local authority level households in the most expensive boroughs have more space per person]"	N/A	"In 2018 households that owned their home outright had an average of 53.9m2 per person, compared to 35.9m2 for those with a mortgage, 28.6m2 for private renters and 27.5m2 for social housing tenants ... the struggle to accommodate rising populations in already crowded urban areas is a common one ... When compared to its peers England does not have unusually small dwellings, but it does have unusu…	N/A	"Perhaps unsurprisingly it is those aged 60 or above and who are living alone who have the most space per person on average (65.8m2 in London and 76.3m2 across England as a whole in 2018). At the other end of the scale there are households with children (whether couples or lone parents), who have roughly 25m2 of space per person at both the national and London levels ... in London the average spa…	N/A	"Households headed by someone of Indian ethnicity have around 30m2 of space per person both in London and across England as a whole, more than households headed by someone from a Black ethnic background, while households headed by someone of Pakistani or Bangladeshi ethnicity have the least space per person on average at around 20m2."	N/A	"The growth in adults sharing accommodation is likely to be a response to rising housing costs making it more difficult for people (particularly single people) to move into their own homes ... ‘concealed household’ (defined as adults who wanted to buy or rent their own place but couldn’t afford to do so) ... [Ethnic] differences are likely to be caused by a range of factors including variation in…	N/A	N/A	N/A	N/A	N/A	N/A	N/A	N/A	N/A
London City Hall (2022)	Mayor's Right to Buy-backsees 1,500 homes return tocouncil ownership	Press release - 9 August 2022	N/A	N/A	N/A	N/A	"The number of replacement council homes that were funded with Right to Buy receipts in London over the last decade (around14,000) is lower than the total number of homes sold through Right to Buy over thesame period (around 23,000) ... four in ten go on to be rented on the privatemarket – sometimes back to the very council that was forced to sell the home in orderto house homeless families."	N/A	N/A	N/A	N/A	N/A	N/A	N/A	N/A	N/A	"Since launching in July 2021, fourteen [London] boroughs have been allocated £152m topurchase 1,577 market homes that have been (or will be) converted into affordable housing, either council homes let at social rent or homes to be let as accommodationfor homeless households. This includes a total of 908 homes to be let at social rentlevels, the cheapest affordable, council rents ... [Further] ..…	Mayor's Right to But scheme	2024	"the Mayor expanded the Right to Buy-back programme ... funded two London boroughs (Hounslow & Islington) to purchase39 homes for recently arrived Afghan families."	Also homes for homeless people etc., not restricted to overcrowded families	See 'Consistency'
Greater London Authority (2023)	Seaside & Country Homes	Description of rehousing programme open to existing social housing tenants living in London, where at least one member of the household is age 55 or above	Mainly two bedroom bungalows and one and two bedroom flats	"Seaside & Country Homes assesses an applicant’s priority based on the number of bedrooms within their current home."	"If your current home has one or two bedrooms you are likely to be successful only if you are willing to move to a lower demand areas"	N/A	N/A	N/A	N/A	N/A	N/A	N/A	N/A	N/A	N/A	N/A	"Seaside & Country Homes offers people who are aged 55 and over and live in social housing in London the opportunity to move to bungalows and flats, managed by housing associations located ... along the south coast, from Cornwall in the south west to Norfolk and Lincolnshire in the east. Places are also available across the countryside, from Dorset to Cambridgeshire to Shropshire ... Some propert…	N/A	N/A	N/A	N/A	N/A
Berry (2022)	Letter to the Mayor of London	From Sian Berry AM Chair of the Housing Committee - 11 March 2022	N/A	"the Committee was told that the housing register was used to look at the number of households that were overcrowded and searching for larger accommodation. However, we were told that there were limitations in this method, which was largely a result of prioritising support for those in severely overcrowded accommodation. This potentially impacts the accuracy of the data, as it may not capture tho…	"According to the latest figures from the English Housing Survey, in 2019-20, 9.2 per cent (322,000) of London households were overcrowded compared with 2.5 across England as a whole ... Overcrowding worsened during the pandemic, with estimates that the overcrowding rate rose to as high as 15 per cent in London"	N/A	"longstanding lack of available housing, particularly larger homes, as well as shortcomings in the welfare system, where a mixture of benefit cuts and caps, such as Local Housing Allowance limits, the overall benefit cap, and the two child limit ... net loss of social rent accommodation, due to sales, demolitions, and insufficient new construction ... 'the lack of family-sized home targets in the…	N/A	N/A	N/A	"The Deputy Mayor highlighted statistics from the 2011 Census indicating that overcrowding rates were as high as 36 per cent among the Bangladeshi community in London and 25 per cent among the Pakistani community. It was also reported that those of Black and Asian ethnicity in Brent made up the majority of severe overcrowding cases, using information gathered from the local housing register."	N/A	N/A	N/A	N/A	N/A	"The recommendations include: '- improve data collection so that the true extent of overcrowding in London is known,and so that interventions can be targeted to the people and areas most in need; - incentivise councils and social landlords to build and acquire homes of all sizes, affordable at or close to LHA, including family-sized homes, including with suitablegrant levels; - tackle the racial …	N/A	N/A	N/A	N/A	N/A
Khan (2022)	Response to Letter to the Mayor of London	From Sadiq Khan (Mayor of London) to Sian Berry AM (Chair of the London Assembly Housing Committee)	N/A	N/A	N/A	N/A	N/A	N/A	N/A	N/A	N/A	N/A	N/A	N/A	N/A	N/A	"Your letter recommends that I should create a new action plan on overcrowding in London, but as my Deputy Mayor for Housing and Residential Development told the Committee, I am already using the full suite of my powers and the levers at my disposal to tackle this urgent issue. My London Housing Strategy set out a list of actions on overcrowding, and since then I have taken further steps, includi…	Mayor of London	N/A	N/A	N/A	N/A
London Assembly Housing Committee (2021) + Khan's (2021) reply letter from Mayor of London	2021 Affordable Housing Monitor	Report	N/A	Number of homes with three or more bedrooms in London (excluding specialist housing and single-unit schemes to protect privacy): 2,892 (2017-18) 2,005 (2018-19) 2,005 (2019-20) 2,313 (2020-21). This amounts to 23%, 14%, 12% and 17%, respectively, of percentage of total affordable delivery for the year (approximate based on available information)	Summarised that "in London, 8.3 per cent of households are overcrowded. The breakdown of this figure ranges from 2.7 per cent for homeowners to 15 per cent for social housing tenants. Around 35 per cent of children in social housing and 27 per cent of those in private rented housing live in overcrowded conditions"	N/A	It is acknowledged that "the best data on overcrowding we can obtain comes from the GLA’s Housing in London document which reports three-year averages for overcrowded households and only at a London-wide level. More detail on overcrowding in different boroughs and across different years is needed to understand and tackle this problem better"	See 'level of crowding'	N/A	N/A	N/A	N/A	N/A	N/A	N/A	N/A	"While the Housing Committee recognises the external constraints on the new AHP [Affordable Homes Programme], 2021-26, and the greater emphasis on homes at social rents, overall fewer homes will be delivered under this new programme compared with the previous programme. The Committee continues to emphasise the need for much more affordable housing in London than is currently being delivered, and …	Mayor of London	2021-26	N/A	Homeless populations?	Homeless populations?

### Sheet: Descriptions
FIELD	DESCRIPTION
STUDY CHARACTERISTICS
Citation	E.g. author(s)/organisation(s) + year of publication
Title	Full title as listed on publication
Further publication details	Further details on the type of publication, e.g. if grey is it a policy report, website, presentation, etc.
CONTEXT
Type of housing	Ownership, rented, social housing, etc.
Overcrowding definition	How is overcrowding defined and/or measured
Level of crowding	E.g. whether exceeding a specific threshold for number of people in household, or more generic descriptors such as 'severe crowding'
Length of stay	Any information on how long people have stayed in overcrowded conditions
Further background	Any further contextual information that might be relevant in populating CMO configurations
POPULATION
N	Any information on the number of people that have been exposed to the overcrowding intervention
Age	Any information on the age of the people that have been exposed to the overcrowding intervention
Gender	Any information on the gender of the people that have been exposed to the overcrowding intervention
Ethnicity	Any information on the ethnicity of the people that have been exposed to the overcrowding intervention
Religion	Any information on the religious background of the people that have been exposed to the overcrowding intervention
Household income	Any information on the household income of those exposed to the overcrowding intervention
Educational status	Any information on the educational status of those exposed to the overcrowding intervention
Occupation(s)	Any information on the occupation(s) of those exposed to the overcrowding intervention
Prior health status	Any information on the prior health status of those exposed to the overcrowding intervention
INTERVENTION
Mechanisms	What type of intervention or what does it consist of (e.g. rehousing, repairments, etc.) & at what intensity or scale was it implemented
Who delivered	Which specific stakeholders delivered the overcrowding intervention
Duration	For how long time did the overcrowding intervention take place
Inequalities	Any mention of whether the overcrowding intervention was implemented in order to address inequalities (however defined)
Consistency	Whether it is likely that the results only measure exposure to the overcrowding intervention in question, & not any co-existing interventions
Contamination	Whether it is likely that any members of any comparator groups (where present) accidentally received the intervention too
